# The evolution of knowledge on genes associated with human diseases

**DOI:** 10.1101/2021.06.16.21259049

**Authors:** Thomaz Lüscher-Dias, Rodrigo Juliani Siqueira Dalmolin, Paulo de Paiva Amaral, Tiago Lubiana Alves, Viviane Schuch, Glória Regina Franco, Helder I Nakaya

**Affiliations:** Department of Biochemistry and Immunology, Institute of Biological Sciences, Federal University of Minas Gerais, Belo Horizonte, MG, Brazil; Bioinformatics Multidisciplinary Environment—BioME, IMD, Federal University of Rio Grande do Norte, Natal, RN, Brazil; Department of Biochemistry, CB, Federal University of Rio Grande do Norte, Natal, RN, Brazil; Department of Clinical and Toxicological Analyses, School of Pharmaceutical Sciences, University of São Paulo, São Paulo, Brazil; Hospital Israelita Albert Einstein, São Paulo, Brazil; Scientific Platform Pasteur-University of São Paulo, São Paulo, Brazil

**Keywords:** meta-research, evolution of knowledge, genes, human diseases, network analysis

## Abstract

Thousands of scientific articles describing genes associated with human diseases are published every week. Computational methods such as text mining and machine learning algorithms are now able to automatically detect these associations. In this study, we used a cognitive computing text-mining application to construct a knowledge network comprised of 3,723 genes and 99 diseases. We then tracked the yearly changes on these networks to analyze how our knowledge has evolved in the past 30 years. Our approach helped to unravel the molecular bases of diseases over time, and to detect shared mechanisms between clinically distinct diseases. It also revealed that multi-purpose therapeutic drugs target genes which are commonly associated with several psychiatric, inflammatory, or infectious disorders. By navigating in this knowledge tsunami, we were able to extract relevant biological information and insights about human diseases.
