## Supplementary material for "The evolution of knowledge on genes associated with human diseases": Table S1

### Sheet: table_S1
disease	class
SYSTEMIC LUPUS ERYTHEMATOSUS	INFLAMMATORY
ANGIITIDES	INFLAMMATORY
GRANULOMATOSIS WITH POLYANGIITIS	INFLAMMATORY
SJOGREN'S SYNDROME	INFLAMMATORY
ASEPTIC NECROSIS OF BONE	INFLAMMATORY
CHRONIC ULCERATIVE COLITIS	INFLAMMATORY
ARTHRITIS	INFLAMMATORY
AGE RELATED OSTEOPOROSIS	INFLAMMATORY
CROHN'S DISEASE	INFLAMMATORY
KAWASAKI DISEASE	INFLAMMATORY
POLYCYTHEMIA	INFLAMMATORY
PSORIASIS	INFLAMMATORY
SARCOIDOSIS	INFLAMMATORY
SCLERODERMA	INFLAMMATORY
ACTIVE RHEUMATIC FEVER	INFLAMMATORY
ACUTE GOUT	INFLAMMATORY
BEHCET SYNDROME	INFLAMMATORY
ANKYLOSING SPONDYLARTHRITIDES	INFLAMMATORY
ANTI PHOSPHOLIPID ANTIBODY SYNDROME	INFLAMMATORY
LYME DISEASE	INFLAMMATORY
COGAN SYNDROME	INFLAMMATORY
FIBROMYALGIA	INFLAMMATORY
BONE PAGET DISEASE	INFLAMMATORY
AORTIC ARCH SYNDROME	INFLAMMATORY
BONE INFECTION	INFLAMMATORY
ALLERGIC ANGIITIDES	INFLAMMATORY
HENOCH-SCHONLEIN PURPURA	INFLAMMATORY
HEPATITIS C	INFECTIOUS
MALARIA	INFECTIOUS
DISEASE DUE TO PARVOVIRIDAE	INFECTIOUS
HEPATITIS B	INFECTIOUS
HIV INFECTION	INFECTIOUS
HYDROPHOBIA	INFECTIOUS
BACTERIAL INFECTION DUE TO PSEUDOMONAS	INFECTIOUS
SALMONELLA INFECTION	INFECTIOUS
HUMAN FLU	INFECTIOUS
CLASSICAL DENGUE FEVERS	INFECTIOUS
EBOLA VIRUS DISEASE	INFECTIOUS
MYCOBACTERIUM INFECTION	INFECTIOUS
TOXOPLASMA GONDII INFECTION	INFECTIOUS
YELLOW FEVER	INFECTIOUS
CRYPTOCOCCOSES	INFECTIOUS
YERSINIA INFECTION	INFECTIOUS
GIARDIASES	INFECTIOUS
HERPES ZOSTER	INFECTIOUS
DISEASE DUE TO ROTAVIRUS	INFECTIOUS
BACILLARY DYSENTERY	INFECTIOUS
MEASLES	INFECTIOUS
DISEASE DUE TO TRICHOMONADIDAE	INFECTIOUS
RESPIRATORY SYNCYTIAL VIRUS INFECTION	INFECTIOUS
HELICOBACTER PYLORI INFECTION	INFECTIOUS
CANDIDA INFECTION	INFECTIOUS
CHIKUNGUNYA FEVER	INFECTIOUS
GERMAN MEASLES	INFECTIOUS
ANTHRAX	INFECTIOUS
FASCIOLIASES	INFECTIOUS
HEPATITIS A	INFECTIOUS
SYPHILIS	INFECTIOUS
CHLAMYDIA INFECTION	INFECTIOUS
CRYPTOSPORIDIOSES	INFECTIOUS
AFRICAN SLEEPING SICKNESSES	INFECTIOUS
DISEASE CAUSED BY RICKETTSIAE	INFECTIOUS
PCP	INFECTIOUS
WEST NILE VIRAL INFECTION	INFECTIOUS
BRUCELLOSIS	INFECTIOUS
ZIKA VIRUS DISEASE	INFECTIOUS
HERPES	INFECTIOUS
LISTERIA INFECTION	INFECTIOUS
AMERICAN TRYPANOSOMIASIS	INFECTIOUS
DERMATOPHYTOSIS	INFECTIOUS
FUNGUS DISEASE	INFECTIOUS
E COLI INFECTION	INFECTIOUS
LEISHMANIASES	INFECTIOUS
SMALLPOX	INFECTIOUS
ANGUILLULIASES	INFECTIOUS
INFECTION DUE TO TOXOCARA	INFECTIOUS
ASPERGILLOSES	INFECTIOUS
HUMAN PAPILLOMA VIRUS INFECTION	INFECTIOUS
BABESIA PARASITE INFECTIONS	INFECTIOUS
NECROTIZING FASCIITIDES	INFECTIOUS
LEPTOSPIROSIS	INFECTIOUS
STREPTOCOCCAL INFECTION	INFECTIOUS
ANCYLOSTOMIASES	INFECTIOUS
DISEASE DUE TO SUPERFAMILY FILARIOIDEA	INFECTIOUS
ENTOMOPHTHORAMYCOSES	INFECTIOUS
AMOEBIC DYSENTERY	INFECTIOUS
COCCIDIOIDES IMMITIS INFECTIONS	INFECTIOUS
HISTOPLASMOSES	INFECTIOUS
ANISAKIASES	INFECTIOUS
INFECTION BY PARAGONIMUS	INFECTIOUS
ALZHEIMER DISEASE	PSYCHIATRIC
SCHIZOPHRENIA	PSYCHIATRIC
PARKINSON'S DISEASE	PSYCHIATRIC
AUTISM	PSYCHIATRIC
HUNTINGTON DISEASE	PSYCHIATRIC
DEMENTIA	PSYCHIATRIC
DEPRESSION	PSYCHIATRIC
ANXIETY DISORDER	PSYCHIATRIC
BIPOLAR AFFECTIVE PSYCHOSIS	PSYCHIATRIC
