## Supplementary material for "The evolution of knowledge on genes associated with human diseases": Table S2

### Sheet: table_S2
disease	1990	1991	1992	1993	1994	1995	1996	1997	1998	1999	2000	2001	2002	2003	2004	2005	2006	2007	2008	2009	2010	2011	2012	2013	2014	2015	2016	2017	2018
ACTIVE RHEUMATIC FEVER	5	5	5	5	5	5	5	5	5	5	5	5	6	6	7	7	7	7	7	7	7	7	7	7	8	9	9	10	10
AGE RELATED OSTEOPOROSIS	3	4	4	5	6	8	9	9	11	14	20	22	26	35	41	53	58	59	65	71	77	83	94	110	127	143	164	191	202
ALZHEIMER DISEASE	30	36	42	47	55	61	70	82	96	115	129	146	163	188	217	235	257	287	321	346	377	412	442	480	519	548	606	644	657
ANGIITIDES	4	4	5	5	6	6	6	6	7	10	10	10	11	12	14	18	22	22	22	23	28	33	36	40	49	52	59	62	63
ANKYLOSING SPONDYLARTHRITIDES	9	9	9	9	11	11	13	14	16	16	17	17	18	20	20	23	24	25	27	31	36	39	44	53	60	73	85	94	97
ARTHRITIS	11	14	20	25	27	34	37	41	47	53	62	73	88	108	123	148	170	179	199	224	251	270	300	321	369	400	440	478	490
AUTISM	1	1	1	1	2	3	3	3	5	7	7	8	12	13	23	32	37	47	55	69	81	112	142	163	205	231	287	320	326
BEHCET SYNDROME	2	2	3	3	4	6	8	9	10	10	11	14	16	22	23	27	29	31	35	37	44	49	58	64	71	74	80	86	88
BIPOLAR AFFECTIVE PSYCHOSIS	1	1	1	1	1	1	2	4	4	4	5	9	10	12	14	17	21	26	31	45	51	58	62	74	85	107	120	130	134
BONE PAGET DISEASE	3	3	3	3	3	3	3	3	3	3	3	3	4	5	6	6	7	7	7	7	7	10	12	15	16	16	17	17	17
CHRONIC ULCERATIVE COLITIS	9	11	15	20	22	24	26	28	29	33	36	37	42	47	52	59	63	70	76	85	99	112	137	149	162	186	211	238	244
CROHN'S DISEASE	11	12	14	14	15	19	19	22	24	26	28	30	34	40	47	55	72	85	97	103	115	133	156	165	180	196	214	225	225
DEMENTIA	7	9	10	13	15	17	18	19	20	22	25	25	29	31	33	34	39	43	48	53	62	70	80	96	103	122	143	159	166
DEPRESSION	10	11	11	12	14	14	15	18	24	28	33	37	41	48	53	61	67	78	97	111	130	147	184	214	256	296	341	388	402
GERMAN MEASLES	2	2	2	2	2	2	2	3	3	4	4	5	5	5	5	8	8	8	8	8	9	11	11	12	12	15	18	18	20
HENOCH-SCHONLEIN PURPURA	3	3	3	3	3	3	4	4	4	4	5	5	6	6	6	6	6	6	7	7	7	7	10	10	12	14	16	16	18
HEPATITIS A	2	2	2	2	2	2	2	4	5	5	5	5	7	8	9	9	10	10	10	11	11	12	13	14	14	16	16	20	20
HUNTINGTON DISEASE	7	7	7	7	8	8	10	10	10	12	14	15	16	17	18	26	29	33	39	43	53	68	85	96	106	126	138	149	154
KAWASAKI DISEASE	3	4	6	7	7	7	8	11	12	15	17	18	18	21	22	22	25	27	28	29	31	32	36	38	45	52	56	63	64
LYME DISEASE	2	2	5	5	5	6	6	8	10	12	15	17	19	22	25	28	30	31	31	35	37	40	42	44	47	51	58	63	64
PARKINSON'S DISEASE	8	8	9	11	14	18	20	21	23	25	32	33	35	38	43	48	54	57	59	65	68	74	78	243	266	293	352	390	401
POLYCYTHEMIA	1	1	1	1	1	1	1	2	4	4	4	4	4	4	4	4	4	5	7	7	7	8	9	11	12	13	14	15	16
PSORIASIS	14	21	22	23	24	26	27	28	31	33	40	43	47	49	51	92	101	114	128	139	153	169	197	209	248	279	311	342	346
SARCOIDOSIS	10	10	10	13	14	15	17	19	19	27	32	33	35	37	38	42	47	49	55	57	60	65	74	78	86	94	104	113	114
SCHIZOPHRENIA	12	12	17	18	22	26	28	31	33	38	44	56	64	75	96	115	124	144	170	201	240	264	306	353	387	419	473	525	547
SCLERODERMA	7	8	10	13	15	17	18	20	23	26	31	38	42	46	55	63	70	77	81	86	98	116	135	148	165	178	189	212	219
SJOGREN'S SYNDROME	4	5	5	6	6	6	7	7	9	9	11	14	15	16	18	19	20	22	24	25	26	27	36	41	55	63	71	80	82
SYSTEMIC LUPUS ERYTHEMATOSUS	22	23	24	25	30	35	36	38	44	48	51	56	61	69	77	110	124	132	150	169	198	220	260	284	297	324	348	383	393
YELLOW FEVER	1	1	1	1	1	1	1	2	3	3	3	3	3	3	3	4	4	5	7	7	7	10	13	13	13	15	17	19	19
CRYPTOCOCCOSES	0	1	1	1	2	4	4	6	7	7	7	8	11	14	18	20	20	21	25	28	31	32	39	42	45	52	54	61	66
DERMATOPHYTOSIS	0	1	1	1	1	1	1	1	1	1	1	1	1	1	1	1	1	1	1	1	1	1	1	1	1	2	2	2	2
DISEASE DUE TO TRICHOMONADIDAE	0	1	1	1	1	1	2	2	2	2	2	2	2	2	2	2	2	2	3	6	6	8	8	10	10	14	14	15	16
GRANULOMATOSIS WITH POLYANGIITIS	0	1	1	1	1	1	1	2	2	2	3	3	4	5	6	7	7	8	9	10	11	11	12	15	15	15	18	19	19
LEISHMANIASES	0	2	2	2	2	3	4	4	4	4	5	9	11	11	11	11	13	14	14	14	16	19	26	28	31	39	43	47	52
MALARIA	0	4	8	11	11	14	16	19	21	23	25	27	30	36	42	48	58	65	75	89	107	126	152	174	200	225	263	289	295
PCP	0	2	2	2	3	7	9	10	11	12	14	14	17	17	17	18	19	20	20	21	23	23	25	27	29	29	32	32	32
ANXIETY DISORDER	0	0	1	1	1	1	1	1	1	1	1	2	3	3	4	4	5	5	7	9	13	15	15	15	15	19	24	26	29
AORTIC ARCH SYNDROME	0	0	1	1	1	1	1	1	2	2	2	2	2	2	2	2	2	3	3	5	7	8	9	9	11	11	14	14	15
FUNGUS DISEASE	0	0	0	1	1	2	3	3	4	4	4	4	4	4	5	5	6	7	9	14	15	16	20	27	32	38	43	48	53
FIBROMYALGIA	0	0	0	0	1	1	2	2	2	3	3	5	6	6	7	7	8	8	8	9	10	12	14	19	20	20	23	25	25
BACTERIAL INFECTION DUE TO PSEUDOMONAS	0	0	0	0	0	74	78	86	90	96	104	114	119	125	134	156	164	171	179	192	204	220	231	254	277	297	316	338	346
HELICOBACTER PYLORI INFECTION	0	0	0	0	0	2	2	2	3	3	3	3	6	8	9	9	11	13	17	20	24	30	34	39	49	58	71	77	82
LISTERIA INFECTION	0	0	0	0	0	5	6	7	7	7	8	8	8	8	9	9	9	10	11	13	16	18	21	25	27	29	31	32	32
MYCOBACTERIUM INFECTION	0	0	0	0	0	2	2	2	4	6	7	8	8	8	9	9	10	10	14	14	20	24	27	33	36	45	53	59	61
SALMONELLA INFECTION	0	0	0	0	0	40	46	50	54	54	61	69	75	87	98	104	114	121	140	153	173	194	218	247	265	294	325	343	350
SYPHILIS	0	0	0	0	0	3	3	3	3	3	3	3	3	3	3	4	4	4	5	5	5	5	5	8	8	10	11	13	14
YERSINIA INFECTION	0	0	0	0	0	5	6	7	9	9	11	12	13	13	16	17	18	18	18	23	23	25	33	37	44	49	59	60	63
ANISAKIASES	0	0	0	0	0	0	1	1	1	1	1	1	1	1	1	1	1	1	1	2	2	2	2	2	2	2	2	2	2
BONE INFECTION	0	0	0	0	0	0	1	1	1	1	1	1	1	1	1	2	2	3	3	3	3	4	4	4	5	6	8	9	9
CANDIDA INFECTION	0	0	0	0	0	0	1	1	3	3	3	3	3	7	8	8	8	8	10	10	11	15	18	19	22	24	29	31	32
CLASSICAL DENGUE FEVERS	0	0	0	0	0	0	5	5	5	5	6	7	8	11	16	17	19	21	25	27	41	57	71	98	122	152	180	221	228
HEPATITIS B	0	0	0	0	0	0	28	30	33	39	43	55	60	68	79	85	92	107	118	125	142	170	188	226	261	303	362	402	414
HEPATITIS C	0	0	0	0	0	0	15	17	19	26	32	39	49	61	68	84	97	112	138	171	194	232	280	330	395	438	470	485	506
HERPES	0	0	0	0	0	0	2	2	3	6	6	6	6	8	11	15	16	17	18	18	18	19	20	22	22	24	24	24	24
HERPES ZOSTER	0	0	0	0	0	0	11	11	11	12	13	14	14	15	16	19	19	21	21	22	24	27	30	32	35	37	38	43	45
HIV INFECTION	0	0	0	0	0	0	154	177	200	239	269	292	313	328	356	383	415	443	480	514	548	587	620	651	691	737	784	823	856
HUMAN FLU	0	0	0	0	0	0	18	20	25	28	32	38	44	53	62	72	77	86	100	118	141	178	211	259	296	330	360	393	400
HYDROPHOBIA	0	0	0	0	0	0	3	4	4	4	4	4	6	7	8	8	8	14	14	16	20	23	25	26	30	34	46	52	56
MEASLES	0	0	0	0	0	0	10	12	12	15	20	21	23	27	30	34	36	37	40	40	41	45	47	51	57	68	72	80	82
ANTI PHOSPHOLIPID ANTIBODY SYNDROME	0	0	0	0	0	0	0	2	3	4	5	6	7	8	8	8	9	9	9	9	10	11	14	14	15	15	18	22	23
LEPTOSPIROSIS	0	0	0	0	0	0	0	0	1	1	1	1	1	1	1	1	1	1	1	1	3	4	4	4	5	5	5	8	9
ANGUILLULIASES	0	0	0	0	0	0	0	0	0	1	1	1	1	1	1	1	2	2	2	2	3	3	3	3	3	3	3	3	3
DISEASE DUE TO ROTAVIRUS	0	0	0	0	0	0	0	0	0	0	1	1	1	2	2	2	2	2	2	2	3	4	4	5	5	6	9	10	11
WEST NILE VIRAL INFECTION	0	0	0	0	0	0	0	0	0	0	1	2	4	5	7	9	11	14	18	26	35	39	49	60	65	66	72	77	80
CRYPTOSPORIDIOSES	0	0	0	0	0	0	0	0	0	0	0	1	1	1	1	1	1	1	1	2	2	2	2	2	3	3	3	3	3
INFECTION DUE TO TOXOCARA	0	0	0	0	0	0	0	0	0	0	0	1	1	1	1	1	1	1	1	1	1	1	1	1	1	1	1	1	2
ASPERGILLOSES	0	0	0	0	0	0	0	0	0	0	0	0	1	1	1	1	1	2	3	3	3	4	6	6	10	10	17	18	18
ANTHRAX	0	0	0	0	0	0	0	0	0	0	0	0	0	2	5	8	13	14	15	17	20	20	20	22	25	26	31	36	36
BRUCELLOSIS	0	0	0	0	0	0	0	0	0	0	0	0	0	2	2	2	2	3	4	6	8	8	9	10	12	12	13	14	16
STREPTOCOCCAL INFECTION	0	0	0	0	0	0	0	0	0	0	0	0	0	0	1	1	1	1	1	1	1	1	1	1	1	2	2	2	2
COGAN SYNDROME	0	0	0	0	0	0	0	0	0	0	0	0	0	0	0	0	1	1	1	2	2	2	2	4	4	4	6	6	6
SMALLPOX	0	0	0	0	0	0	0	0	0	0	0	0	0	0	0	0	1	1	1	2	2	2	2	2	2	3	4	4	4
ALLERGIC ANGIITIDES	0	0	0	0	0	0	0	0	0	0	0	0	0	0	0	0	0	1	2	2	2	4	4	4	4	4	4	5	5
CHIKUNGUNYA FEVER	0	0	0	0	0	0	0	0	0	0	0	0	0	0	0	0	0	1	3	4	6	15	17	19	25	30	33	39	40
FASCIOLIASES	0	0	0	0	0	0	0	0	0	0	0	0	0	0	0	0	0	1	1	1	1	1	1	1	1	1	1	1	1
ANCYLOSTOMIASES	0	0	0	0	0	0	0	0	0	0	0	0	0	0	0	0	0	0	1	1	1	1	1	2	3	3	3	3	4
EBOLA VIRUS DISEASE	0	0	0	0	0	0	0	0	0	0	0	0	0	0	0	0	0	0	16	21	21	24	26	29	31	34	38	47	49
HUMAN PAPILLOMA VIRUS INFECTION	0	0	0	0	0	0	0	0	0	0	0	0	0	0	0	0	0	0	1	1	1	1	1	1	2	3	3	3	3
ASEPTIC NECROSIS OF BONE	0	0	0	0	0	0	0	0	0	0	0	0	0	0	0	0	0	0	0	3	5	5	9	9	14	18	23	27	32
ZIKA VIRUS DISEASE	0	0	0	0	0	0	0	0	0	0	0	0	0	0	0	0	0	0	0	1	1	1	1	2	2	2	6	22	26
ACUTE GOUT	0	0	0	0	0	0	0	0	0	0	0	0	0	0	0	0	0	0	0	0	0	1	1	2	2	2	3	3	3
COCCIDIOIDES IMMITIS INFECTIONS	0	0	0	0	0	0	0	0	0	0	0	0	0	0	0	0	0	0	0	0	0	1	1	1	1	1	1	1	2
AMOEBIC DYSENTERY	0	0	0	0	0	0	0	0	0	0	0	0	0	0	0	0	0	0	0	0	0	0	1	2	3	3	3	4	4
BACILLARY DYSENTERY	0	0	0	0	0	0	0	0	0	0	0	0	0	0	0	0	0	0	0	0	0	0	0	52	56	58	63	71	71
GIARDIASES	0	0	0	0	0	0	0	0	0	0	0	0	0	0	0	0	0	0	0	0	0	0	0	30	32	38	42	45	47
TOXOPLASMA GONDII INFECTION	0	0	0	0	0	0	0	0	0	0	0	0	0	0	0	0	0	0	0	0	0	0	0	25	26	27	30	35	36
BABESIA PARASITE INFECTIONS	0	0	0	0	0	0	0	0	0	0	0	0	0	0	0	0	0	0	0	0	0	0	0	0	1	1	1	2	3
CHLAMYDIA INFECTION	0	0	0	0	0	0	0	0	0	0	0	0	0	0	0	0	0	0	0	0	0	0	0	0	17	18	20	20	22
E COLI INFECTION	0	0	0	0	0	0	0	0	0	0	0	0	0	0	0	0	0	0	0	0	0	0	0	0	4	5	8	9	9
ENTOMOPHTHORAMYCOSES	0	0	0	0	0	0	0	0	0	0	0	0	0	0	0	0	0	0	0	0	0	0	0	0	1	1	1	1	1
RESPIRATORY SYNCYTIAL VIRUS INFECTION	0	0	0	0	0	0	0	0	0	0	0	0	0	0	0	0	0	0	0	0	0	0	0	0	55	62	71	75	79
DISEASE CAUSED BY RICKETTSIAE	0	0	0	0	0	0	0	0	0	0	0	0	0	0	0	0	0	0	0	0	0	0	0	0	0	4	4	4	4
DISEASE DUE TO PARVOVIRIDAE	0	0	0	0	0	0	0	0	0	0	0	0	0	0	0	0	0	0	0	0	0	0	0	0	0	29	30	35	35
INFECTION BY PARAGONIMUS	0	0	0	0	0	0	0	0	0	0	0	0	0	0	0	0	0	0	0	0	0	0	0	0	0	1	1	1	1
HISTOPLASMOSES	0	0	0	0	0	0	0	0	0	0	0	0	0	0	0	0	0	0	0	0	0	0	0	0	0	0	1	3	3
AFRICAN SLEEPING SICKNESSES	0	0	0	0	0	0	0	0	0	0	0	0	0	0	0	0	0	0	0	0	0	0	0	0	0	0	0	10	10
DISEASE DUE TO SUPERFAMILY FILARIOIDEA	0	0	0	0	0	0	0	0	0	0	0	0	0	0	0	0	0	0	0	0	0	0	0	0	0	0	0	2	2
NECROTIZING FASCIITIDES	0	0	0	0	0	0	0	0	0	0	0	0	0	0	0	0	0	0	0	0	0	0	0	0	0	0	0	1	1
AMERICAN TRYPANOSOMIASIS	0	0	0	0	0	0	0	0	0	0	0	0	0	0	0	0	0	0	0	0	0	0	0	0	0	0	0	0	46
