## Supplementary material for "The evolution of knowledge on genes associated with human diseases": Table S3

### Sheet: table_S3
disease	1991	1992	1993	1994	1995	1996	1997	1998	1999	2000	2001	2002	2003	2004	2005	2006	2007	2008	2009	2010	2011	2012	2013	2014	2015	2016	2017	2018
ACTIVE RHEUMATIC FEVER	0	0	0	0	0	0	0	0	0	0	0	1	0	1	0	0	0	0	0	0	0	0	0	1	1	0	1	0
AGE RELATED OSTEOPOROSIS	1	0	1	1	2	1	0	2	3	6	2	4	9	6	12	5	1	6	6	6	6	11	16	17	16	21	27	11
ALZHEIMER DISEASE	6	6	5	8	6	9	12	14	19	14	17	17	25	29	18	22	30	34	25	31	35	30	38	39	29	58	38	13
ANGIITIDES	0	1	0	1	0	0	0	1	3	0	0	1	1	2	4	4	0	0	1	5	5	3	4	9	3	7	3	1
ANKYLOSING SPONDYLARTHRITIDES	0	0	0	2	0	2	1	2	0	1	0	1	2	0	3	1	1	2	4	5	3	5	9	7	13	12	9	3
ARTHRITIS	3	6	5	2	7	3	4	6	6	9	11	15	20	15	25	22	9	20	25	27	19	30	21	48	31	40	38	12
AUTISM	0	0	0	1	1	0	0	2	2	0	1	4	1	10	9	5	10	8	14	12	31	30	21	42	26	56	33	6
BEHCET SYNDROME	0	1	0	1	2	2	1	1	0	1	3	2	6	1	4	2	2	4	2	7	5	9	6	7	3	6	6	2
BIPOLAR AFFECTIVE PSYCHOSIS	0	0	0	0	0	1	2	0	0	1	4	1	2	2	3	4	5	5	14	6	7	4	12	11	22	13	10	4
BONE PAGET DISEASE	0	0	0	0	0	0	0	0	0	0	0	1	1	1	0	1	0	0	0	0	3	2	3	1	0	1	0	0
CHRONIC ULCERATIVE COLITIS	2	4	5	2	2	2	2	1	4	3	1	5	5	5	7	4	7	6	9	14	13	25	12	13	24	25	27	6
CROHN'S DISEASE	1	2	0	1	4	0	3	2	2	2	2	4	6	7	8	17	13	12	6	12	18	23	9	15	16	18	11	0
DEMENTIA	2	1	3	2	2	1	1	1	2	3	0	4	2	2	1	5	4	5	5	9	8	10	16	7	19	21	16	7
DEPRESSION	1	0	1	2	0	1	3	6	4	5	4	4	7	5	8	6	11	19	14	19	17	37	30	42	40	45	47	14
GERMAN MEASLES	0	0	0	0	0	0	1	0	1	0	1	0	0	0	3	0	0	0	0	1	2	0	1	0	3	3	0	2
HENOCH-SCHONLEIN PURPURA	0	0	0	0	0	1	0	0	0	1	0	1	0	0	0	0	0	1	0	0	0	3	0	2	2	2	0	2
HEPATITIS A	0	0	0	0	0	0	2	1	0	0	0	2	1	1	0	1	0	0	1	0	1	1	1	0	2	0	4	0
HUNTINGTON DISEASE	0	0	0	1	0	2	0	0	2	2	1	1	1	1	8	3	4	6	4	10	15	17	11	10	20	12	11	5
KAWASAKI DISEASE	1	2	1	0	0	1	3	1	3	2	1	0	3	1	0	3	2	1	1	2	1	4	2	7	7	4	7	1
LYME DISEASE	0	3	0	0	1	0	2	2	2	3	2	2	3	3	3	2	1	0	4	2	3	2	2	3	4	7	5	1
PARKINSON'S DISEASE	0	1	2	3	4	2	1	2	2	7	1	2	3	5	5	6	3	2	6	3	6	4	165	23	27	59	38	11
POLYCYTHEMIA	0	0	0	0	0	0	1	2	0	0	0	0	0	0	0	0	1	2	0	0	1	1	2	1	1	1	1	1
PSORIASIS	7	1	1	1	2	1	1	3	2	7	3	4	2	2	41	9	13	14	11	14	16	28	12	39	31	32	31	4
SARCOIDOSIS	0	0	3	1	1	2	2	0	8	5	1	2	2	1	4	5	2	6	2	3	5	9	4	8	8	10	9	1
SCHIZOPHRENIA	0	5	1	4	4	2	3	2	5	6	12	8	11	21	19	9	20	26	31	39	24	42	47	34	32	54	52	22
SCLERODERMA	1	2	3	2	2	1	2	3	3	5	7	4	4	9	8	7	7	4	5	12	18	19	13	17	13	11	23	7
SJOGREN'S SYNDROME	1	0	1	0	0	1	0	2	0	2	3	1	1	2	1	1	2	2	1	1	1	9	5	14	8	8	9	2
SYSTEMIC LUPUS ERYTHEMATOSUS	1	1	1	5	5	1	2	6	4	3	5	5	8	8	33	14	8	18	19	29	22	40	24	13	27	24	35	10
YELLOW FEVER	0	0	0	0	0	0	1	1	0	0	0	0	0	0	1	0	1	2	0	0	3	3	0	0	2	2	2	0
CRYPTOCOCCOSES	1	0	0	1	2	0	2	1	0	0	1	3	3	4	2	0	1	4	3	3	1	7	3	3	7	2	7	5
DERMATOPHYTOSIS	1	0	0	0	0	0	0	0	0	0	0	0	0	0	0	0	0	0	0	0	0	0	0	0	1	0	0	0
DISEASE DUE TO TRICHOMONADIDAE	1	0	0	0	0	1	0	0	0	0	0	0	0	0	0	0	0	1	3	0	2	0	2	0	4	0	1	1
GRANULOMATOSIS WITH POLYANGIITIS	1	0	0	0	0	0	1	0	0	1	0	1	1	1	1	0	1	1	1	1	0	1	3	0	0	3	1	0
LEISHMANIASES	2	0	0	0	1	1	0	0	0	1	4	2	0	0	0	2	1	0	0	2	3	7	2	3	8	4	4	5
MALARIA	4	4	3	0	3	2	3	2	2	2	2	3	6	6	6	10	7	10	14	18	19	26	22	26	25	38	26	6
PCP	2	0	0	1	4	2	1	1	1	2	0	3	0	0	1	1	1	0	1	2	0	2	2	2	0	3	0	0
ANXIETY DISORDER	0	1	0	0	0	0	0	0	0	0	1	1	0	1	0	1	0	2	2	4	2	0	0	0	4	5	2	3
AORTIC ARCH SYNDROME	0	1	0	0	0	0	0	1	0	0	0	0	0	0	0	0	1	0	2	2	1	1	0	2	0	3	0	1
FUNGUS DISEASE	0	0	1	0	1	1	0	1	0	0	0	0	0	1	0	1	1	2	5	1	1	4	7	5	6	5	5	5
FIBROMYALGIA	0	0	0	1	0	1	0	0	1	0	2	1	0	1	0	1	0	0	1	1	2	2	5	1	0	3	2	0
BACTERIAL INFECTION DUE TO PSEUDOMONAS	0	0	0	0	74	4	8	4	6	8	10	5	6	9	22	8	7	8	13	12	16	11	23	23	20	19	22	8
HELICOBACTER PYLORI INFECTION	0	0	0	0	2	0	0	1	0	0	0	3	2	1	0	2	2	4	3	4	6	4	5	10	9	13	6	5
LISTERIA INFECTION	0	0	0	0	5	1	1	0	0	1	0	0	0	1	0	0	1	1	2	3	2	3	4	2	2	2	1	0
MYCOBACTERIUM INFECTION	0	0	0	0	2	0	0	2	2	1	1	0	0	1	0	1	0	4	0	6	4	3	6	3	9	8	6	2
SALMONELLA INFECTION	0	0	0	0	40	6	4	4	0	7	8	6	12	11	6	10	7	19	13	20	21	24	29	18	29	31	18	7
SYPHILIS	0	0	0	0	3	0	0	0	0	0	0	0	0	0	1	0	0	1	0	0	0	0	3	0	2	1	2	1
YERSINIA INFECTION	0	0	0	0	5	1	1	2	0	2	1	1	0	3	1	1	0	0	5	0	2	8	4	7	5	10	1	3
ANISAKIASES	0	0	0	0	0	1	0	0	0	0	0	0	0	0	0	0	0	0	1	0	0	0	0	0	0	0	0	0
BONE INFECTION	0	0	0	0	0	1	0	0	0	0	0	0	0	0	1	0	1	0	0	0	1	0	0	1	1	2	1	0
CANDIDA INFECTION	0	0	0	0	0	1	0	2	0	0	0	0	4	1	0	0	0	2	0	1	4	3	1	3	2	5	2	1
CLASSICAL DENGUE FEVERS	0	0	0	0	0	5	0	0	0	1	1	1	3	5	1	2	2	4	2	14	16	14	27	24	30	28	41	7
HEPATITIS B	0	0	0	0	0	28	2	3	6	4	12	5	8	11	6	7	15	11	7	17	28	18	38	35	42	59	40	12
HEPATITIS C	0	0	0	0	0	15	2	2	7	6	7	10	12	7	16	13	15	26	33	23	38	48	50	65	43	32	15	21
HERPES	0	0	0	0	0	2	0	1	3	0	0	0	2	3	4	1	1	1	0	0	1	1	2	0	2	0	0	0
HERPES ZOSTER	0	0	0	0	0	11	0	0	1	1	1	0	1	1	3	0	2	0	1	2	3	3	2	3	2	1	5	2
HIV INFECTION	0	0	0	0	0	154	23	23	39	30	23	21	15	28	27	32	28	37	34	34	39	33	31	40	46	47	39	33
HUMAN FLU	0	0	0	0	0	18	2	5	3	4	6	6	9	9	10	5	9	14	18	23	37	33	48	37	34	30	33	7
HYDROPHOBIA	0	0	0	0	0	3	1	0	0	0	0	2	1	1	0	0	6	0	2	4	3	2	1	4	4	12	6	4
MEASLES	0	0	0	0	0	10	2	0	3	5	1	2	4	3	4	2	1	3	0	1	4	2	4	6	11	4	8	2
ANTI PHOSPHOLIPID ANTIBODY SYNDROME	0	0	0	0	0	0	2	1	1	1	1	1	1	0	0	1	0	0	0	1	1	3	0	1	0	3	4	1
LEPTOSPIROSIS	0	0	0	0	0	0	0	1	0	0	0	0	0	0	0	0	0	0	0	2	1	0	0	1	0	0	3	1
ANGUILLULIASES	0	0	0	0	0	0	0	0	1	0	0	0	0	0	0	1	0	0	0	1	0	0	0	0	0	0	0	0
DISEASE DUE TO ROTAVIRUS	0	0	0	0	0	0	0	0	0	1	0	0	1	0	0	0	0	0	0	1	1	0	1	0	1	3	1	1
WEST NILE VIRAL INFECTION	0	0	0	0	0	0	0	0	0	1	1	2	1	2	2	2	3	4	8	9	4	10	11	5	1	6	5	3
CRYPTOSPORIDIOSES	0	0	0	0	0	0	0	0	0	0	1	0	0	0	0	0	0	0	1	0	0	0	0	1	0	0	0	0
INFECTION DUE TO TOXOCARA	0	0	0	0	0	0	0	0	0	0	1	0	0	0	0	0	0	0	0	0	0	0	0	0	0	0	0	1
ASPERGILLOSES	0	0	0	0	0	0	0	0	0	0	0	1	0	0	0	0	1	1	0	0	1	2	0	4	0	7	1	0
ANTHRAX	0	0	0	0	0	0	0	0	0	0	0	0	2	3	3	5	1	1	2	3	0	0	2	3	1	5	5	0
BRUCELLOSIS	0	0	0	0	0	0	0	0	0	0	0	0	2	0	0	0	1	1	2	2	0	1	1	2	0	1	1	2
STREPTOCOCCAL INFECTION	0	0	0	0	0	0	0	0	0	0	0	0	0	1	0	0	0	0	0	0	0	0	0	0	1	0	0	0
COGAN SYNDROME	0	0	0	0	0	0	0	0	0	0	0	0	0	0	0	1	0	0	1	0	0	0	2	0	0	2	0	0
SMALLPOX	0	0	0	0	0	0	0	0	0	0	0	0	0	0	0	1	0	0	1	0	0	0	0	0	1	1	0	0
ALLERGIC ANGIITIDES	0	0	0	0	0	0	0	0	0	0	0	0	0	0	0	0	1	1	0	0	2	0	0	0	0	0	1	0
CHIKUNGUNYA FEVER	0	0	0	0	0	0	0	0	0	0	0	0	0	0	0	0	1	2	1	2	9	2	2	6	5	3	6	1
FASCIOLIASES	0	0	0	0	0	0	0	0	0	0	0	0	0	0	0	0	1	0	0	0	0	0	0	0	0	0	0	0
ANCYLOSTOMIASES	0	0	0	0	0	0	0	0	0	0	0	0	0	0	0	0	0	1	0	0	0	0	1	1	0	0	0	1
EBOLA VIRUS DISEASE	0	0	0	0	0	0	0	0	0	0	0	0	0	0	0	0	0	16	5	0	3	2	3	2	3	4	9	2
HUMAN PAPILLOMA VIRUS INFECTION	0	0	0	0	0	0	0	0	0	0	0	0	0	0	0	0	0	1	0	0	0	0	0	1	1	0	0	0
ASEPTIC NECROSIS OF BONE	0	0	0	0	0	0	0	0	0	0	0	0	0	0	0	0	0	0	3	2	0	4	0	5	4	5	4	5
ZIKA VIRUS DISEASE	0	0	0	0	0	0	0	0	0	0	0	0	0	0	0	0	0	0	1	0	0	0	1	0	0	4	16	4
ACUTE GOUT	0	0	0	0	0	0	0	0	0	0	0	0	0	0	0	0	0	0	0	0	1	0	1	0	0	1	0	0
COCCIDIOIDES IMMITIS INFECTIONS	0	0	0	0	0	0	0	0	0	0	0	0	0	0	0	0	0	0	0	0	1	0	0	0	0	0	0	1
AMOEBIC DYSENTERY	0	0	0	0	0	0	0	0	0	0	0	0	0	0	0	0	0	0	0	0	0	1	1	1	0	0	1	0
BACILLARY DYSENTERY	0	0	0	0	0	0	0	0	0	0	0	0	0	0	0	0	0	0	0	0	0	0	52	4	2	5	8	0
GIARDIASES	0	0	0	0	0	0	0	0	0	0	0	0	0	0	0	0	0	0	0	0	0	0	30	2	6	4	3	2
TOXOPLASMA GONDII INFECTION	0	0	0	0	0	0	0	0	0	0	0	0	0	0	0	0	0	0	0	0	0	0	25	1	1	3	5	1
BABESIA PARASITE INFECTIONS	0	0	0	0	0	0	0	0	0	0	0	0	0	0	0	0	0	0	0	0	0	0	0	1	0	0	1	1
CHLAMYDIA INFECTION	0	0	0	0	0	0	0	0	0	0	0	0	0	0	0	0	0	0	0	0	0	0	0	17	1	2	0	2
E COLI INFECTION	0	0	0	0	0	0	0	0	0	0	0	0	0	0	0	0	0	0	0	0	0	0	0	4	1	3	1	0
ENTOMOPHTHORAMYCOSES	0	0	0	0	0	0	0	0	0	0	0	0	0	0	0	0	0	0	0	0	0	0	0	1	0	0	0	0
RESPIRATORY SYNCYTIAL VIRUS INFECTION	0	0	0	0	0	0	0	0	0	0	0	0	0	0	0	0	0	0	0	0	0	0	0	55	7	9	4	4
DISEASE CAUSED BY RICKETTSIAE	0	0	0	0	0	0	0	0	0	0	0	0	0	0	0	0	0	0	0	0	0	0	0	0	4	0	0	0
DISEASE DUE TO PARVOVIRIDAE	0	0	0	0	0	0	0	0	0	0	0	0	0	0	0	0	0	0	0	0	0	0	0	0	29	1	5	0
INFECTION BY PARAGONIMUS	0	0	0	0	0	0	0	0	0	0	0	0	0	0	0	0	0	0	0	0	0	0	0	0	1	0	0	0
HISTOPLASMOSES	0	0	0	0	0	0	0	0	0	0	0	0	0	0	0	0	0	0	0	0	0	0	0	0	0	1	2	0
AFRICAN SLEEPING SICKNESSES	0	0	0	0	0	0	0	0	0	0	0	0	0	0	0	0	0	0	0	0	0	0	0	0	0	0	10	0
DISEASE DUE TO SUPERFAMILY FILARIOIDEA	0	0	0	0	0	0	0	0	0	0	0	0	0	0	0	0	0	0	0	0	0	0	0	0	0	0	2	0
NECROTIZING FASCIITIDES	0	0	0	0	0	0	0	0	0	0	0	0	0	0	0	0	0	0	0	0	0	0	0	0	0	0	1	0
AMERICAN TRYPANOSOMIASIS	0	0	0	0	0	0	0	0	0	0	0	0	0	0	0	0	0	0	0	0	0	0	0	0	0	0	0	46
